# SARS-CoV-2 genomic characterization and clinical manifestation of the COVID-19 outbreak in Uruguay

**DOI:** 10.1101/2020.10.08.20208546

**Authors:** Victoria Elizondo, Gordon W. Harkins, Batsirai Mabvakure, Sabine Smidt, Paul Zappile, Christian Marier, Matthew Maurano, Victoria Perez, Natalia Mazza, Carolina Beloso, Silvana Ifran, Mariana Fernandez, Andrea Santini, Veronica Perez, Veronica Estevez, Matilde Nin, Gonzalo Manrique, Leticia Perez, Fabiana Ross, Susana Boschi, Maria Noel Zubillaga, Raquel Balleste, Simon Dellicour, Adriana Heguy, Ralf Duerr

## Abstract

COVID-19 is a respiratory illness caused by severe acute respiratory syndrome coronavirus 2 (SARS-CoV-2) and declared by the World Health Organization a global public health emergency. Among the severe outbreaks across South America, Uruguay has become known for curtailing SARS-CoV-2 exceptionally well. To understand the SARS-CoV-2 introductions, local transmissions, and associations with genomic and clinical parameters in Uruguay, we sequenced the viral genomes of 44 outpatients and inpatients in a private healthcare system in its capital, Montevideo, from March to May 2020. We performed a phylogeographic analysis using sequences from our cohort and other studies that indicate a minimum of 23 independent introductions into Uruguay, resulting in five major transmission clusters. Our data suggest that most introductions resulting in chains of transmission originate from other South American countries, with the earliest seeding of the virus in late February 2020, weeks before the borders were closed to all non-citizens and a partial lockdown implemented. Genetic analyses suggest a dominance of S and G clades (G, GH, GR) that make up >90% of the viral strains in our study. In our cohort, lethal outcome of SARS-CoV-2 infection significantly correlated with arterial hypertension, kidney failure, and ICU admission (FDR < 0.01), but not with any mutation in a structural or non-structural protein, such as the spike D614G mutation. Our study contributes genetic, phylodynamic, and clinical correlation data about the exceptionally well-curbed SARS-CoV-2 outbreak in Uruguay, which furthers the understanding of disease patterns and regional aspects of the pandemic in Latin America.
