## Supplemental Table 1 for "SARS-CoV-2 genomic characterization and clinical manifestation of the COVID-19 outbreak in Uruguay"

### Sheet: Table S1
Table S1: Study samples, demographic, and clinical parameters of COVID-19 participants
Sample & virus information									Demographics		Clinical parameters
uy ID	GISAID ID	Accession ID	Sample collection month	Sample type	cp/ct	RT-PCR KIT	Lineage	Clade	Sex	Age range	Asymptomatic	Temperature	Cough
uy_8	hCoV-19/Uruguay/UY-NYUMC844/2020	EPI_ISL_457940	2020-03-01	NOS_C	22.52	GF	A.5	S	Male	60's	na	na	na
uy_9	hCoV-19/Uruguay/UY-NYUMC845/2020	EPI_ISL_457941	2020-03-01	NOS_C	23.22	GF	A.5	S	Female	50's	na	na	na
uy_14	hCoV-19/Uruguay/UY-NYUMC846/2020	EPI_ISL_457942	2020-03-01	NOS_C	29.3	GF	A.5	S	Female	20's	na	na	na
uy_24	hCoV-19/Uruguay/UY-NYUMC847/2020	EPI_ISL_457943	2020-03-01	NOS_C	25.18	GF	A.5	S	Male	40's	na	na	na
uy_35	hCoV-19/Uruguay/UY-NYUMC848/2020	EPI_ISL_457944	2020-03-01	NOS_C	34.63	GF	B.1.5	G	Male	90's	na	na	na
uy_40	hCoV-19/Uruguay/UY-NYUMC849/2020	EPI_ISL_457945	2020-03-01	NOS_C	30.18	GF	B.1	S	Female	na	na	na	na
uy_41	hCoV-19/Uruguay/UY-NYUMC850/2020	EPI_ISL_457946	2020-03-01	NOS_C	27.11	GF	A.2	S	Male	80's	na	na	na
uy_42	hCoV-19/Uruguay/UY-NYUMC851/2020	EPI_ISL_457947	2020-03-01	NOS_C	23.19	GF	A.5	S	Male	40's	na	na	na
uy_48	hCoV-19/Uruguay/UY-NYUMC852/2020	EPI_ISL_457948	2020-03-01	NOS_C	27.09	GF	A.5	S	Female	40's	na	na	na
uy_54	hCoV-19/Uruguay/UY-NYUMC853/2020	EPI_ISL_457949	2020-03-01	NOS_C	21.64	GF	B.1	G	Female	na	na	na	na
uy_59	hCoV-19/Uruguay/UY-NYUMC940/2020	EPI_ISL_480438	2020-03-01	TS	18.7	Altona	B.1	G	Male	80's	no	yes	no
uy_76	hCoV-19/Uruguay/UY-NYUMC854/2020	EPI_ISL_457950	2020-03-01	NOS_C	34.3	GF	A.5	S	Male	60's	no	no	yes
uy_89	hCoV-19/Uruguay/UY-NYUMC855/2020	EPI_ISL_457951	2020-03-01	NOS_C	32.12	GF	A.5	S	Male	50's	no	yes	yes
uy_90	hCoV-19/Uruguay/UY-NYUMC856/2020	EPI_ISL_457952	2020-03-01	NOS_C	40	GF	A.5	S	Female	60's	no	no	yes
uy_110	hCoV-19/Uruguay/UY-NYUMC857/2020	EPI_ISL_457953	2020-03-01	NOS_C	29.28	GF	B.1.1.33	GR	Male	60's	no	no	yes
uy_111	hCoV-19/Uruguay/UY-NYUMC858/2020	EPI_ISL_457954	2020-03-01	NOS_C	24.2	GF	B.1	G	Male	60's	no	yes	yes
uy_124	hCoV-19/Uruguay/UY-NYUMC859/2020	EPI_ISL_457955	2020-03-01	NOS_C	13.39	TIB	B.1	GR	Male	70's	no	no	yes
uy_131	hCoV-19/Uruguay/UY-NYUMC860/2020	EPI_ISL_457956	2020-03-01	NOS_C	20.04	TIB	A.5	S	Female	60's	yes	no	no
uy_134	hCoV-19/Uruguay/UY-NYUMC861/2020	EPI_ISL_457957	2020-03-01	NOS_C	18.91	TIB	B.1.1.1	GR	Male	60's	no	yes	yes
uy_141	hCoV-19/Uruguay/UY-NYUMC862/2020	EPI_ISL_457958	2020-03-01	NOS_C	33.79	GF	A.5	S	Male	70's	no	yes	yes
uy_152	hCoV-19/Uruguay/UY-NYUMC863/2020	EPI_ISL_457959	2020-03-01	NOS_C	27.25	GF	B.2	V	Female	80's	yes	no	no
uy_174	hCoV-19/Uruguay/UY-NYUMC930/2020	EPI_ISL_480428	2020-03-01	NOS_C	27.75	GF	B.1	S	Male	60's	yes	no	no
uy_211	hCoV-19/Uruguay/UY-NYUMC864/2020	EPI_ISL_457960	2020-03-01	NOS_C	34.1	GF	A.5	S	Female	50's	no	no	yes
uy_218	hCoV-19/Uruguay/UY-NYUMC865/2020	EPI_ISL_457961	2020-03-01	NOS_C	28.37	GF	B.2	V	Female	60's	yes	no	no
uy_239	hCoV-19/Uruguay/UY-NYUMC866/2020	EPI_ISL_457962	2020-03-01	NOS_C	29.11	Altona	B.1.1.1	GR	Male	30's	yes	no	no
uy_241	hCoV-19/Uruguay/UY-NYUMC867/2020	EPI_ISL_457963	2020-03-01	NOS_C	24.5	Altona	B.1.1.1	GR	Female	70's	yes	no	no
uy_282	hCoV-19/Uruguay/UY-NYUMC868/2020	EPI_ISL_457964	2020-04-01	NOS_C	18.8	Altona	B.1.3	GH	Male	30's	no	yes	yes
uy_328	hCoV-19/Uruguay/UY-NYUMC869/2020	EPI_ISL_457965	2020-04-01	NOS_C	23.88	Altona	A.5	S	Male	50's	no	yes	yes
uy_379	hCoV-19/Uruguay/UY-NYUMC870/2020	EPI_ISL_457966	2020-04-01	NOS_C	16.77	Altona	A.5	S	Female	80's	yes	no	no
uy_514	hCoV-19/Uruguay/UY-NYUMC871/2020	EPI_ISL_457967	2020-04-01	NOS_C	17.95	Altona	B.1	G	Male	40's	no	yes	no
uy_556	hCoV-19/Uruguay/UY-NYUMC931/2020	EPI_ISL_480429	2020-04-01	NOS_C	29.44	Altona	B.1	G	Male	30's	no	yes	no
uy_675	hCoV-19/Uruguay/UY-NYUMC872/2020	EPI_ISL_457968	2020-04-01	NOS_C	20.79	Altona	B.1	G	Male	30's	no	yes	yes
uy_853	hCoV-19/Uruguay/UY-NYUMC873/2020	EPI_ISL_457969	2020-04-01	NOS_C	26.98	Altona	B.1.1	GR	Female	20's	no	no	yes
uy_876	hCoV-19/Uruguay/UY-NYUMC874/2020	EPI_ISL_457970	2020-04-01	NOS_C	19.29	Altona	B.1.5	G	Male	10's	no	yes	no
uy_1095	hCoV-19/Uruguay/UY-NYUMC875/2020	EPI_ISL_457971	2020-04-01	NOS_C	23.81	GF	B.1	G	Female	60's	no	yes	yes
uy_1204	hCoV-19/Uruguay/UY-NYUMC876/2020	EPI_ISL_457972	2020-04-01	NOS_C	25.83	GF	B.1	G	Male	90's	no	yes	yes
uy_1255	hCoV-19/Uruguay/UY-NYUMC877/2020	EPI_ISL_457973	2020-04-01	NOS_C	31.28	GF	B.1.1	GR	Female	20's	no	no	no
uy_1404	hCoV-19/Uruguay/UY-NYUMC933/2020	EPI_ISL_480431	2020-04-01	NOS_C	44.96	GF	B.1	G	Female	60's	yes	no	no
uy_2531	hCoV-19/Uruguay/UY-NYUMC934/2020	EPI_ISL_480432	2020-05-01	NOS_C	26.18	TIB	B.1	G	Female	60's	yes	no	no
uy_3011	hCoV-19/Uruguay/UY-NYUMC935/2020	EPI_ISL_480433	2020-05-01	NOS_C	38.4	GF	B.1	G	Female	80's	yes	no	no
uy_3121	hCoV-19/Uruguay/UY-NYUMC936/2020	EPI_ISL_480434	2020-05-01	NOS_C	20.78	TIB	B.1	G	Female	50's	no	yes	yes
uy_3122	hCoV-19/Uruguay/UY-NYUMC937/2020	EPI_ISL_480435	2020-05-01	NOS_C	25.71	TIB	B.1	G	Male	50's	no	yes	yes
uy_3453	hCoV-19/Uruguay/UY-NYUMC938/2020	EPI_ISL_480436	2020-05-01	NOS_C	21.17	TIB	B.1	G	Male	10's	no	yes	no
uy_3455	hCoV-19/Uruguay/UY-NYUMC939/2020	EPI_ISL_480437	2020-05-01	NOS_C	23.2	TIB	B.1	G	Male	10's	no	no	no
GF: GeneFinder, na: not available, NOS_C: naso- and oropharyngeal swabs combination, TIB: TIB ROCHE, TS: tracheal secretions.
hCoV-19/Uruguay/UY-NYUMC932/2020|EPI_ISL_480430|2020-04-14 was removed from analyses because of > 35% undefined base pairs (N's)
in full genome sequence
