## Supplemental Table 2 for "SARS-CoV-2 genomic characterization and clinical manifestation of the COVID-19 outbreak in Uruguay"

### Sheet: Table S2
	Table S2: Origin and number of global study sequences used for Bayesian analyses
	Country/ City	Region	Sequences
	Algeria	Africa	3
	Argentina	South America	37
	Australia	Oceania	27
	Austria	Europe	11
	Bahrain	Asia	4
	Bahrein	Asia	8
	Bangladesh	Asia	16
	Beijing	Asia	3
	Belgium	Europe	20
	Benin	Africa	8
	Bosnia and Herzegovina	Europe	8
	Brazil	South America	357
	Brunei	Asia	4
	Bucuresti	Europe	1
	Bulgaria	Europe	12
	Cambodia	Asia	1
	Canada	North America	16
	Chile	South America	110
	Colombia	South America	141
	CostaRica	North America	8
	Croatia	Europe	7
	Cyprus	Europe	8
	Czech Republic	Europe	9
	Denmark	Europe	12
	DRC	Africa	11
	Ecuador	South America	46
	Egypt	Africa	13
	England	Europe	17
	Finland	Europe	8
	France	Europe	12
	Fujian	Asia	2
	Gambia	Africa	12
	Georgia	Asia	14
	Germany	Europe	17
	Ghana	Africa	4
	Greece	Europe	13
	Guam	Oceania	3
	Guangdong	Asia	1
	Guangzhou	Asia	3
	HongKong	Asia	22
	Hungary	Europe	8
	Iceland	Europe	5
	India	Asia	21
	Indonesia	Asia	8
	Iran	Asia	4
	Ireland	Europe	14
	Israel	Asia	8
	Italy	Europe	22
	Jamaica	North America	4
	Japan	Asia	20
	Jordan	Asia	8
	Kazakhstan	Asia	11
	Kenya	Africa	8
	Korea	Asia	9
	Kuwait	Asia	4
	Latvia	Europe	19
	Lebanon	Asia	6
	Liaoning	Asia	4
	Luxembourg	Europe	11
	Malaysia	Asia	20
	Mali	Africa	3
	Mexico	North America	14
	Morocco	Africa	13
	Nepal	Asia	1
	Netherlands	Europe	10
	New Zealand	Oceania	8
	Nigeria	Africa	12
	North Macedonia	Europe	4
	Norway	Europe	21
	Oman	Asia	17
	Pakistan	Asia	4
	Panama	North America	17
	Peru	South America	33
	Philippines	Asia	6
	Poland	Europe	13
	Portugal	Europe	12
	Romania	Europe	14
	Russia	Europe	16
	Saudi Arabia	Asia	11
	Scotland	Europe	4
	Senegal	Africa	16
	Serbia	Europe	5
	Sichuan	Asia	1
	Singapore	Asia	28
	Slovakia	Europe	2
	Slovenia	Europe	4
	South Africa	Africa	19
	South Korea	Asia	4
	Spain	Europe	20
	Sri Lanka	Asia	4
	Sweden	Europe	21
	Switzerland	Europe	24
	Taiwan	Asia	16
	Thailand	Asia	16
	Timor-Leste	Asia	5
	Tunisia	Africa	4
	Turkey	Europe	16
	Uganda	Africa	6
	United Arab Emirates	Asia	10
	Uruguay	Uruguay	74
	USA	North America	25
	Venezuela	South America	2
	Vietnam	Asia	13
	Wales	Europe	3
	Wuhan	Asia	7
